# Association of *HOXB13* G84E with prostate cancer among 592,158 men

**DOI:** 10.1101/2024.10.15.24315450

**Authors:** Taylor B. Crawford, Tyler Nelson, Roshan Karunamuni, Heena Desai, Ryan Hausler, Craig Teerlink, Hannah Carter, Meghana S. Pagadala, Patrick R. Alba, Scott L. DuVall, Morgan E. Danowski, Charles A. Brunette, Dmitry Ratner, Isla P. Garraway, Brent S. Rose, Kathleen A. Cooney, Jason L. Vassy, Richard L. Hauger, Julie A. Lynch, Tyler M. Seibert, Kara N. Maxwell

## Abstract

The *HOXB13* c.G251G>A:p.G84E (rs138213197) variant confers an increased risk of prostate cancer (PCa). Minimal data exist from population-based cohorts to guide genetic counseling. We identified men heterozygous for *HOXB13* p.G84E or homozygous wild-type among 592,158 male participants in the Million Veteran Program (MVP). 1660 (0.3%) men in MVP were heterozygous for *HOXB13* p.G84E. Results from Cox proportional hazards models demonstrated significant associations between *HOXB13* p.G84E and risk of any PCa (HR 3.23, 95%CI 2.97-3.53, p<2.0E-16), metastatic PCa (HR 2.96, 95%CI 2.30-3.81, p<2.0E-16), and PCa death (HR 2.65, 95%CI 1.67-4.21, p=3.8E-05). In a subset of MVP participants who underwent prostate biopsy at VA (n=36,321), a multivariable logistic regression model controlling for known PCa risk factors showed that *HOXB13* p.G84E heterozygotes had a higher risk of PCa diagnosis (OR 2.60, 95%CI 1.94-3.52, p<0.001). *HOXB13* p.G84E heterozygotes had slightly younger age of PCa diagnosis but similar distribution of Gleason scores and rates of de novo, any, and castrate resistant metastatic disease. In the largest cohort of men with the *HOXB13* p.G84E variant studied to date, we show this variant confers a moderately increased lifetime risk of PCa. Further work is needed to determine if early PCa screening in *HOXB13* p.G84E heterozygotes improves outcomes.

**Patient Summary:** Genetic testing may reveal a variant in *HOXB13* called p.G84E. This variant increases a person’s risk of prostate cancer by three-fold. However, the prostate cancer that develops is not more aggressive, although it may occur at younger ages.
