## Supplemental Tables for "Association of *HOXB13* G84E with prostate cancer among 592,158 men"

### Sheet: ST1
Supplementary Table 1: Confirmation of direct genotyping quality for the HOXB13 p.G84E in MVP
	AFR (1)			EUR (2)			AMR/HIS (3)			EAS/ASN (4)
	gnomAD	MVP	p (5)	gnomAD	MVP	p (5)	gnomAD	MVP	p (5)	gnomAD	MVP	p (5)
# of homozygous reference	16734	123017	0.2968	553959	463055	0.7672	22359	52160	0.2224	19850	8324
# heterozygous	6	72		2046	1693		3	17		0	4
heterozygous frequency	0.000358551	0.000585285		0.00369341	0.00365615		0.000134174	0.00032592		0	0.000480538	0.0111
# of homozygous alternate	0	0		2	1		0	0		0	0
AFR: African; AMR: Admixed American; ASN: Asian; EAS: East Asian; EUR: European; HIS: Hispanic; MVP: Million Veterans Program
1: AFR refers to individuals of African genetic ancestry in gnomADv4 and harmonized ancestry and race/ethnicity African/Black in MVP
2: EUR refers to individuals of European genetic ancestry in gnomADv4 and harmonized ancestry and race/ethnicity European/White in MVP
3: AMR refers to individuals of Admixed American genetic ancestry in gnomADv4 and HIS referes to harmonized ancestry and race/ethnicity Hispanic in MVP
4: EAS refers to individuals of East Asian genetic ancestry in gnomADv4 and ASN refers to harmonized ancestry and race/ethnicity Asian in MVP
5: Heterozygous frequencies were compared by a Chi-square with Yates' correction

### Sheet: ST2
Supplemental Table 2: Harmonized ancestry and race/ethnicity in individuals heterozygous for HOXB13 p.G84E
	MVP Males						PrCa Biopsy Subset
	Non-Carriers, N=590,498		HOXB13 G84E Carriers, N=1660		p-value		Non-Carriers, N=36119		HOXB13 G84E Carriers n=202		p-value
HARE (%)	n	%	n	%			n	%	n	%
AFR	104668	0.177254	63	0.0379518	<0.001		10119	0.280157	<10	na
ASN	7276	0.0123218	<10	na			14	0.000387608	0	0
EUR	423777	0.71766	1569	0.945181			25591	0.708519	193	0.955446
HIS	46362	0.0785134	16	0.0308285			231	0.00639553	0	0
Unknown	8415	0.0142507	<10	na			164	0.00454055	0	0	<0.001
AFR: African; AMR: Admixed American; ASN: Asian; EAS: East Asian; EUR: European; HIS: Hispanic; MVP: Million Veterans Program
1: AFR refers to individuals of African genetic ancestry in gnomADv4 and harmonized ancestry and race/ethnicity African/Black in MVP
2: EUR refers to individuals of European genetic ancestry in gnomADv4 and harmonized ancestry and race/ethnicity European/White in MVP
3: AMR refers to individuals of Admixed American genetic ancestry in gnomADv4 and HIS referes to harmonized ancestry and race/ethnicity Hispanic in MVP
4: EAS refers to individuals of East Asian genetic ancestry in gnomADv4 and ASN refers to harmonized ancestry and race/ethnicity Asian in MVP

### Sheet: ST3
Supplementary Table 3: Clinicopathological characteristics of PrCa diagnosed on first biopsy in VA in individuals heterozgyous for HOXB13 p.G84E
	Non-Carriers		HOXB13 G84E Carriers		p-value
Any PrCa Diagnosis (1)	22639	0.626789	168	0.831683	<0.001
HARE
AFR	7378	0.325898	<10	na
ASN	9	0.000397544	0	0
EUR	15025	0.663678	160	0.952381
HIS	122	0.00538893	0	0
Unknown	105	0.00463801	0	0	<0.001
Age at Pca Diagnosis (median (IQR))	65	61-70	64	59-68	0.0008
Age Group at PCa Diagnosis (%)
18-49	308	0.0136048	<10	na
50-59	4227	0.186713	37	0.220238
60-69	12067	0.533018	97	0.577381
70-79	5565	0.245815	25	0.14881
>80	472	0.020849	<10	na	0.003
Grade Group Closest to PrCa Diagnosis
Gleason 6	7608	0.336057	42	0.25
Gleason 3+4	7255	0.320465	71	0.422619
Gleason 4+3	2868	0.126684	27	0.160714
Gleason 8	2074	0.0916118	14	0.0833333
Gleason 9-10	1674	0.0739432	11	0.0654762
Not Available	1160	0.051239	<10	na	0.012
mPrCa Diagnosis
De Novo mPrCa	605	0.0252916	<10	na	0.638
Developed mPrCa	1885	0.0788011	16	0.0888889	0.675
Age at mPrCa Diagnosis (Median (IQR))	71	66-76	68	60-76	0.17
mCRPC Diagnosis
Developed mCRPC	1033	0.0456292	<10	na	0.668
Age at mCRPC Diagnosis (Median (IQR))	73	68-78	69.5	68-76	0.67
Overall Vital Status
Deceased (any cause)	3853	0.170193	29	0.172619	1
HARE: harmonized ancestry race/ethnicity; mPrCa: Metastatic Prostate Cancer; mCRPC: metastatic castrate resistant prostate cancer; PrCa: Prostate Cancer
(1): Data is N and percentage of N=36,119 wildtype individuals and N=202 individuals heterozygous for HOXB13 p.G84E diagnosed with any PrCa

### Sheet: ST4
Supplementary Table 4: Multivariable logistic regression analysis of association of HOXB13 p.G84E status with development of PrCa
	PrCa on First Biopsy			Risk of GS 4+3 PrCa
	OR	CI	p value	OR	CI	p value
HOXB13 G84E	2.6	1.94-3.52	<0.001	1.65	1.17-2.29	0.004
AFR Hare	1.6	1.52-1.68	<0.001	1.49	1.39-1.58	<0.001
PSA Bx1	1.03	1.03-1.03	<0.001	1.05	1.04-1.05	<0.001
Age Bx1	1.07	1.06-1.07	<0.001	1.08	1.07-1.09	<0.001
Age PSA1	0.963	0.958-0.967	<0.001	0.963	0.957-0.968	<0.001
Smoker Former	1.033	0.965-1.11	0.35	1.11	1.01-1.22	0.03
Smoker Current	1.126	1.04-1.21	0.002	1.27	1.15-1.41	<0.001
Smoker Unknown	1.04	0.05-10.9	0.977	NA	NA	0.91
Residence Rural	1.009	0.967-1.05	0.69	1.01	0.953-1.07	0.78
Statin Use	0.945	0.889-1.004	0.065	0.979	0.900-1.06	0.61
Income	1	0.999-1.00	0.49	1	1.00-1.00	0.44
Education	1	0.995-1.006	0.89	0.999	0.992-1.01	0.69
